# Automating Imaging Biomarker Analysis for Knee Osteoarthritis Using an Open-Source MRI-Based Deep Learning Pipeline

**DOI:** 10.1101/2025.02.21.25322094

**Authors:** Ananya Goyal, Francesca Belibi, Vyoma Sahani, Rune Pedersen, Yael Vainberg, Ashley Williams, Constance Chu, Bryan Haddock, Garry Gold, Akshay Chaudhari, Feliks Kogan, Anthony Gatti

## Abstract

Osteoarthritis (OA) is a leading cause of chronic disability worldwide, with knee OA being the most prevalent form. Quantitative assessment of knee joint tissues using Magnetic Resonance Imaging (MRI) and Positron Emission Tomography (PET) has the potential to enhance OA diagnosis and progression tracking. However, current methodologies for segmenting and extracting quantitative metrics from knee joint images are time-consuming, require extensive expertise, and suffer from inter- and intra-reader variability, limiting their clinical translation.

In this study, we present and validate a fully automated AI-based pipeline for comprehensive segmentation and quantitative analysis of knee joint tissues from MRI and PET images. Our pipeline segments key joint tissues, including femoral, tibial, and patellar bones, femoral, patellar, and tibial cartilage, and medial and lateral menisci, using a deep learning-based segmentation model. Furthermore, the pipeline enables automated extraction of critical quantitative OA biomarkers, including regional cartilage thickness and T2 relaxation times, meniscus volume, a neural shape model-derived OA bone shape score, and [^18^F]NaF PET-based measures of subchondral bone metabolism.

To evaluate the segmentation performance, we validated automated segmentations against manual segmentations from two annotators and compared derived quantitative metrics. Results demonstrated high segmentation accuracy, with DSC values ranging from 0.84 to 0.98 across different tissues. Automated quantitative measurements exhibited good to excellent agreement with manual-derived values for most metrics, with ICC values exceeding 0.89. Our findings suggest that the proposed AI-based pipeline provides a robust, open-source tool for efficient and reproducible quantitative analysis for knee OA studies, accelerating research and clinical adoption of whole-joint quantitative imaging.
