## Supplementary Tables for "Automating Imaging Biomarker Analysis for Knee Osteoarthritis Using an Open-Source MRI-Based Deep Learning Pipeline"

### Sheet: S1-DSC-ASSD-VD
Table S1. Comparison of segmentation performance between manual ground truth segmentations (Reader 1- R1, Reader 2- R2) and automated segmentations (Au). Data are mean (standard deviation), and the best performing out of all three are bolded. ASSD: Average symmetric surfaces distance; DSC: Dice similarity coefficient.
Regions	DSC	DSC	DSC	ASSD	ASSD	ASSD	Volume Difference (%)	Volume Difference (%)	Volume Difference (%)
	R1 vs Auto	R2 vs Auto	R1 vs R2	R1 vs Auto	R2 vs Auto	R1 vs R2	R1 vs Auto	R2 vs Auto	R1 vs R2
WHOLE BONES
Femur	0.98 (0.01)	0.97 (0.01)	0.98 (0.01)	0.26 (0.15)	0.32 (0.15)	0.23 (0.08)	1.97 (1.03)	3.26 (2.06)	-1.36 (1.62)
Tibia	0.98 (<0.01)	0.97 (<0.01)	0.98 (<0.01)	0.19 (0.03)	0.22 (0.05)	0.19 (0.04)	1.95 (1.05)	3.67 (0.87)	-1.78 (1.30)
Patella	0.95 (0.01)	0.95 (0.01)	0.96 (0.01)	0.25 (0.09)	0.25 (0.06)	0.18 (0.05)	8.00 (2.72)	9.58 (2.26)	-1.77 (2.87)
Femur (Epiphyseal Region)	0.98 (<0.01)	0.98 (<0.01)	0.98 (<0.01)	0.15 (0.05)	0.19 (0.06)	0.15 (0.05)	1.30 (0.67)	2.57 (1.34)	-1.32 (1.25)
Tibia (Epiphyseal Region)	0.98 (<0.01)	0.98 (<0.01)	0.98 (<0.01)	0.13 (0.03)	0.16 (0.04)	0.14 (0.05)	1.60 (0.75)	3.19 (0.79)	-1.65 (1.16)
SUBCHONDRAL BONES
Anterior Femoral Subc Bone	0.90 (0.02)	0.88 (0.02)	0.89 (0.02)	0.18 (0.07)	0.21 (0.08)	0.20 (0.07)	-0.20 (6.88)	-1.52 (5.60)	1.22 (5.68)
Medial Central Femoral Subc Bone	0.87 (0.03)	0.87 (0.03)	0.86 (0.04)	0.21 (0.10)	0.20 (0.07)	0.21 (0.12)	-0.87 (6.02)	-0.61 (5.34)	-0.36 (5.25)
Lateral Central Femoral Subc Bone	0.89 (0.04)	0.89 (0.03)	0.87 (0.03)	0.19 (0.13)	0.16 (0.07)	0.20 (0.09)	-0.30 (2.85)	1.42 (4.04)	-1.90 (5.02)
Medial Posterior Femoral Subc Bone	0.91 (0.02)	0.88 (0.02)	0.88 (0.03)	0.18 (0.12)	0.22 (0.14)	0.21 (0.10)	-1.31 (5.22)	1.60 (4.89)	-3.05 (4.61)
Lateral Posterior Femoral Subc Bone	0.90 (0.03)	0.88 (0.03)	0.87 (0.03)	0.16 (0.08)	0.20 (0.09)	0.21 (0.09)	-2.48 (6.47)	0.07 (4.60)	-2.66 (6.51)
Medial Tibial Subc Bone	0.90 (0.02)	0.88 (0.02)	0.88 (0.02)	0.21 (0.15)	0.23 (0.09)	0.26 (0.14)	0.13 (3.65)	-0.12 (4.62)	0.13 (4.10)
Lateral Tibial Subc Bone	0.90 (0.03)	0.87 (0.02)	0.88 (0.03)	0.21 (0.12)	0.28 (0.11)	0.25 (0.10)	1.10 (5.31)	-0.74 (6.20)	1.60 (6.21)
Patellar Subc Bone	0.92 (0.01)	0.88 (0.03)	0.89 (0.03)	0.09 (0.03)	0.16 (0.06)	0.14 (0.06)	2.28 (2.19)	3.17 (2.35)	-0.94 (2.23)
TRABECULAR BONES
Femoral Trabecular Bone	0.97 (<0.01)	0.96 (0.01)	0.97 (0.01)	0.20 (0.05)	0.22 (0.08)	0.18 (0.10)	4.12 (1.73)	6.07 (2.82)	-2.14 (2.78)
Tibial Trabecular Bone	0.96 (0.01)	0.94 (0.06)	0.95 (0.06)	0.19 (0.06)	0.32 (0.42)	0.23 (0.37)	6.55 (1.98)	10.52 (9.08)	-6.03 (16.89)
WHOLE CARTILAGE
Femoral Cartilage	0.89 (0.02)	0.87 (0.02)	0.86 (0.02)	0.13 (0.05)	0.16 (0.05)	0.17 (0.05)	-6.22 (6.03)	-6.62 (6.45)	0.09 (7.47)
Medial Tibial Cartilage	0.87 (0.02)	0.86 (0.03)	0.84 (0.03)	0.13 (0.05)	0.17 (0.08)	0.18 (0.06)	-9.10 (7.44)	-9.63 (5.18)	0.34 (7.27)
Lateral Tibial Cartilage	0.89 (0.03)	0.87 (0.03)	0.87 (0.03)	0.17 (0.09)	0.21 (0.09)	0.21 (0.07)	-5.90 (6.42)	-8.37 (7.71)	1.99 (6.62)
Patellar Cartilage	0.91 (0.02)	0.88 (0.03)	0.89 (0.02)	0.11 (0.06)	0.16 (0.09)	0.16 (0.08)	-5.80 (6.04)	-8.23 (4.91)	2.11 (6.27)
FEMORAL CARTILAGE SUBDIVISIONS
Anterior Femoral Cartilage	0.89 (0.02)	0.87 (0.03)	0.87 (0.03)	0.14 (0.06)	0.17 (0.07)	0.17 (0.06)	-7.21 (9.39)	-10.67 (7.43)	2.92 (8.52)
Medial Central Femoral Cartilage	0.83 (0.04)	0.82 (0.04)	0.82 (0.05)	0.18 (0.08)	0.18 (0.05)	0.20 (0.09)	-8.17 (8.83)	-10.56 (9.72)	1.64 (9.77)
Lateral Central Femoral Cartilage	0.84 (0.05)	0.84 (0.03)	0.81 (0.03)	0.18 (0.10)	0.15 (0.05)	0.19 (0.08)	-4.24 (6.66)	-3.88 (10.08)	-1.07 (9.93)
Medial Posterior Femoral Cartilage	0.87 (0.03)	0.84 (0.04)	0.83 (0.04)	0.17 (0.10)	0.20 (0.12)	0.22 (0.09)	-3.68 (6.07)	0.81 (9.14)	-5.18 (9.20)
Lateral Posterior Femoral Cartilage	0.87 (0.03)	0.85 (0.04)	0.83 (0.04)	0.16 (0.08)	0.17 (0.07)	0.21 (0.09)	-7.38 (6.75)	-4.37 (10.40)	-4.07 (14.31)
MENISCI
Medial Meniscus	0.88 (0.02)	0.88 (0.03)	0.85 (0.03)	0.20 (0.09)	0.21 (0.09)	0.26 (0.08)	-3.71 (4.50)	-1.64 (5.95)	-2.37 (7.57)
Lateral Meniscus	0.89 (0.02)	0.87 (0.04)	0.85 (0.03)	0.17 (0.05)	0.27 (0.23)	0.30 (0.22)	-8.62 (3.86)	-10.73 (5.49)	1.71 (5.36)

### Sheet: S2-Quant
Table S2. Comparison of quantitative parameters derived from manual ground truth segmentations (Reader 1- R1, Reader 2- R2) and automated segmentations (Au). Data are mean (standard deviation).
Metric	R1	R2	Auto
Bscore
Femur	1.38 (0.54)	1.30 (0.51)	1.34 (0.53)
Cartilage T2 Relaxation Times (ms)
Whole Cartilage
Patellar Cartilage	30.01 (2.43)	29.27 (2.40)	30.30 (2.51)
Medial Tibial Cartilage	28.43 (1.75)	27.96 (1.71)	28.27 (1.72)
Lateral Tibial Cartilage	30.84 (2.39)	30.55 (2.34)	30.84 (2.31)
Anterior Femoral Cartilage	33.03 (2.51)	32.58 (2.57)	33.38 (2.50)
Medial Central Femoral Cartilage	32.55 (3.48)	31.77 (3.60)	32.62 (3.74)
Lateral Central Femoral Cartilage	35.06 (3.10)	34.54 (3.20)	35.47 (3.08)
Medial Posterior Femoral Cartilage	34.40 (3.65)	34.34 (3.68)	34.83 (3.80)
Lateral Posterior Femoral Cartilage	36.44 (2.80)	35.80 (2.92)	36.75 (3.00)
Superficial
Patellar Cartilage	36.11 (3.90)	35.25 (3.77)	36.49 (3.99)
Medial Tibial Cartilage	33.05 (3.10)	32.43 (3.03)	33.18 (3.16)
Lateral Tibial Cartilage	36.33 (3.13)	35.93 (3.17)	36.58 (3.11)
Anterior Femoral Cartilage	39.11 (3.12)	38.49 (3.15)	39.52 (3.21)
Medial Central Femoral Cartilage	38.57 (4.64)	37.36 (4.60)	38.79 (4.78)
Lateral Central Femoral Cartilage	42.06 (4.42)	41.31 (4.48)	42.66 (4.53)
Medial Posterior Femoral Cartilage	38.28 (4.62)	38.52 (4.62)	38.40 (4.98)
Lateral Posterior Femoral Cartilage	40.37 (3.54)	40.49 (3.53)	40.98 (3.74)
Deep
Patellar Cartilage	23.32 (1.49)	22.40 (1.45)	23.65 (1.48)
Medial Tibial Cartilage	23.22 (1.84)	22.37 (1.79)	23.24 (1.74)
Lateral Tibial Cartilage	24.98 (2.44)	24.28 (2.27)	25.16 (2.38)
Anterior Femoral Cartilage	26.45 (2.62)	25.92 (2.62)	26.99 (2.59)
Medial Central Femoral Cartilage	26.43 (3.02)	25.57 (3.36)	26.59 (3.35)
Lateral Central Femoral Cartilage	28.49 (2.84)	27.64 (2.89)	28.91 (2.93)
Medial Posterior Femoral Cartilage	30.16 (3.30)	29.14 (3.44)	30.66 (3.31)
Lateral Posterior Femoral Cartilage	31.92 (2.60)	30.02 (2.73)	31.96 (2.87)
Cartilage Thickness (mm)
Patellar Cartilage	2.83 (0.44)	2.92 (0.46)	2.68 (0.46)
Anterior Femoral Cartilage	2.13 (0.27)	2.17 (0.27)	2.01 (0.25)
Medial Central Femoral Cartilage	1.81 (0.28)	1.84 (0.31)	1.74 (0.24)
Lateral Central Femoral Cartilage	1.75 (0.18)	1.76 (0.23)	1.71 (0.16)
Medial Posterior Femoral Cartilage	1.94 (0.33)	1.94 (0.29)	1.92 (0.25)
Lateral Posterior Femoral Cartilage	1.97 (0.22)	1.99 (0.27)	1.93 (0.21)
Medial Tibial Cartilage	1.96 (0.26)	1.94 (0.23)	1.82 (0.19)
Lateral Tibial Cartilage	2.43 (0.33)	2.41 (0.31)	2.26 (0.26)
Meniscus Volume (mm3)
Medial	2495.77 (652.11)	2446.79 (659.03)	2400.09 (592.67)
Lateral	2480.82 (602.27)	2521.27 (591.13)	2280.83 (541.33)
PET SUV
SUBCHONDRAL BONES
Patellar	1.07 (0.65)	1.07 (0.66)	1.06 (0.66)
Lateral Tibial	0.97 (0.51)	0.97 (0.51)	0.97 (0.49)
Medial Tibial	0.94 (0.71)	0.93 (0.72)	0.94 (0.75)
Anterior Femoral	0.91 (0.64)	0.93 (0.66)	0.93 (0.66)
Medial Central Femoral	0.87 (0.61)	0.86 (0.60)	0.88 (0.60)
Lateral Central Femoral	0.85 (0.53)	0.85 (0.52)	0.84 (0.52)
Medial Posterior Femoral	0.86 (0.48)	0.89 (0.51)	0.90 (0.53)
Lateral Posterior Femoral	0.90 (0.43)	0.91 (0.44)	0.91 (0.43)
TRABECULAR BONES
Femur	0.66 (0.43)	0.66 (0.42)	0.66 (0.43)
Tibia	0.57 (0.33)	0.56 (0.33)	0.56 (0.33)
PET SUVMAX
SUBCHONDRAL BONES
Patellar	3.49 (2.21)	3.49 (2.21)	3.51 (2.23)
Lateral Tibial	2.71 (2.04)	2.71 (2.03)	2.70 (2.06)
Medial Tibial	3.23 (3.33)	3.35 (3.46)	3.31 (3.45)
Anterior Femoral	3.39 (2.84)	3.44 (2.84)	3.51 (3.19)
Medial Central Femoral	3.00 (3.26)	3.07 (3.23)	3.10 (3.23)
Lateral Central Femoral	2.18 (1.67)	2.23 (1.71)	2.14 (1.70)
Medial Posterior Femoral	2.86 (2.86)	2.96 (3.13)	3.00 (3.14)
Lateral Posterior Femoral	2.33 (1.27)	2.36 (1.25)	2.42 (1.55)
TRABECULAR BONES
Femur	2.35 (1.21)	2.38 (1.27)	2.24 (1.06)
Tibia	2.46 (1.86)	2.38 (1.84)	2.39 (1.81)
PET K1
SUBCHONDRAL BONES
Patellar	0.04 (0.04)	0.04 (0.03)	0.04 (0.04)
Lateral Tibial	0.04 (0.02)	0.04 (0.02)	0.04 (0.02)
Medial Tibial	0.04 (0.02)	0.04 (0.02)	0.04 (0.03)
Anterior Femoral	0.04 (0.03)	0.04 (0.03)	0.04 (0.03)
Medial Central Femoral	0.03 (0.02)	0.03 (0.02)	0.03 (0.02)
Lateral Central Femoral	0.03 (0.02)	0.03 (0.02)	0.03 (0.02)
Medial Posterior Femoral	0.04 (0.02)	0.04 (0.02)	0.04 (0.02)
Lateral Posterior Femoral	0.04 (0.01)	0.04 (0.01)	0.04 (0.01)
TRABECULAR BONES
Femur	0.03 (0.02)	0.03 (0.02)	0.03 (0.01)
Tibia	0.03 (0.01)	0.03 (0.01)	0.03 (0.01)
PET KiNLR
SUBCHONDRAL BONES
Patellar	0.03 (0.02)	0.03 (0.02)	0.03 (0.02)
Lateral Tibial	0.02 (0.01)	0.02 (0.01)	0.02 (0.01)
Medial Tibial	0.02 (0.01)	0.02 (0.01)	0.02 (0.01)
Anterior Femoral	0.02 (0.02)	0.02 (0.02)	0.02 (0.02)
Medial Central Femoral	0.02 (0.01)	0.02 (0.01)	0.02 (0.01)
Lateral Central Femoral	0.02 (0.01)	0.02 (0.01)	0.02 (0.01)
Medial Posterior Femoral	0.02 (0.01)	0.02 (0.01)	0.02 (0.01)
Lateral Posterior Femoral	0.02 (0.01)	0.02 (0.01)	0.02 (0.01)
TRABECULAR BONES
Femur	0.02 (0.01)	0.02 (0.01)	0.02 (0.01)
Tibia	0.01 (0.01)	0.01 (0.01)	0.01 (0.01)

### Sheet: S3-ICC-RMSE
Table S3. Results of Intra-class correlation coefficient (ICC) analysis and normalized root mean squared error (NRMSE) (normalized over the range) analysis for quantitative metrics for cartilage, bone, and menisci, across the three segmentation groups.
Metric/Region	ICC	RMSE-mean	ICC	RMSE-mean	ICC	RMSE-mean
	R1 vs Auto	R1 vs Auto	R2 vs Auto	R2 vs Auto	R1 vs R2	R1 vs R2
Cartilage T2 Relaxation Times (ms)
Whole Cartilage
Anterior Femoral Cartilage	0.980233	0.0151789	0.941021	0.0273913	0.962635	0.0211783
Lateral Posterior Femoral Cartilage	0.978906	0.0163745	0.929635	0.0317915	0.949415	0.0252735
Lateral Tibial Cartilage	0.988988	0.0112884	0.984441	0.0134604	0.983666	0.0138964
Lateral Central Femoral Cartilage	0.953111	0.0270652	0.933359	0.0338571	0.950692	0.0283462
Medial Posterior Femoral Cartilage	0.987875	0.0168981	0.97608	0.0239006	0.988633	0.0160491
Medial Tibial Cartilage	0.977006	0.0130823	0.957679	0.017961	0.942118	0.0210502
Medial Central Femoral Cartilage	0.988639	0.0167335	0.956175	0.0346541	0.960273	0.0310075
Patellar Cartilage	0.979015	0.0169261	0.897488	0.039629	0.944064	0.0275607
Superficial
Anterior Femoral Cartilage	0.982553	0.0151812	0.920244	0.0337915	0.941705	0.0275871
Lateral Posterior Femoral Cartilage	0.963935	0.0243824	0.925203	0.0348448	0.941404	0.0299487
Lateral Tibial Cartilage	0.982042	0.016305	0.960705	0.0247649	0.979048	0.0178355
Lateral Central Femoral Cartilage	0.975793	0.0235037	0.920887	0.0442708	0.945785	0.0350357
Medial Posterior Femoral Cartilage	0.940924	0.0430748	0.974452	0.0281658	0.925713	0.046476
Medial Tibial Cartilage	0.985024	0.0163902	0.942632	0.0327778	0.952393	0.0289183
Medial Central Femoral Cartilage	0.982638	0.0227541	0.936876	0.0455865	0.949395	0.0387374
Patellar Cartilage	0.985222	0.0188131	0.930366	0.0421117	0.966016	0.028043
Deep
Anterior Femoral Cartilage	0.964564	0.0265281	0.90914	0.0445843	0.956058	0.0296402
Lateral Posterior Femoral Cartilage	0.953803	0.0260557	0.786918	0.0678654	0.744797	0.0667516
Lateral Tibial Cartilage	0.960269	0.0272219	0.913244	0.0413134	0.904678	0.0420132
Lateral Central Femoral Cartilage	0.859205	0.0538269	0.880678	0.0538513	0.863561	0.0535543
Medial Posterior Femoral Cartilage	0.948879	0.0352222	0.881417	0.0591936	0.916179	0.0467857
Medial Tibial Cartilage	0.967567	0.0196378	0.869141	0.0427189	0.851406	0.0449107
Medial Central Femoral Cartilage	0.960941	0.0336946	0.935454	0.0481874	0.922459	0.0483984
Patellar Cartilage	0.919599	0.0257698	0.690102	0.0599074	0.749138	0.0486892
Cartilage Thickness (mm)
Anterior Femoral Cartilage	0.857939	0.0680595	0.810992	0.0808	0.929443	0.0476815
Lateral Posterior Femoral Cartilage	0.821037	0.0647877	0.816029	0.0745061	0.769431	0.0840287
Lateral Tibial Cartilage	0.786556	0.0861479	0.827826	0.0740614	0.889961	0.0620215
Lateral Central Femoral Cartilage	0.797909	0.0626559	0.742424	0.0833104	0.803214	0.0746317
Medial Posterior Femoral Cartilage	0.930128	0.0562706	0.904987	0.060786	0.890814	0.0740811
Medial Tibial Cartilage	0.677421	0.10127	0.755188	0.0822553	0.7468	0.087709
Medial Central Femoral Cartilage	0.879187	0.0716438	0.806628	0.0966129	0.831053	0.0942974
Patellar Cartilage	0.90544	0.0712277	0.873778	0.084738	0.927331	0.0613836
Bscore
Femur	0.923676	0.152491	0.464294	0.410513	0.489033	0.38347
Meniscus Volume
Medial	0.972577	0.0602967	0.969406	0.0650438	0.966655	0.0696325
Lateral	0.931722	0.0899778	0.897252	0.108861	0.97545	0.0547109
PET Metrics
SUV
Anterior Femoral	0.998673	0.0361018	0.998711	0.0356725	0.999705	0.017208
Lateral Central Femoral	0.99945	0.020468	0.998134	0.0377356	0.998851	0.0292656
Lateral Posterior Femoral	0.996907	0.0374792	0.998493	0.0258499	0.997524	0.0337096
Medial Central Femoral	0.998008	0.0442483	0.997119	0.052503	0.99633	0.0595943
Medial Posterior Femoral	0.991247	0.0734669	0.984161	0.0993336	0.996267	0.0502781
Patellar	0.999838	0.0110331	0.999671	0.0158937	0.999709	0.0148844
Lateral Tibial	0.998718	0.0263855	0.993303	0.0597183	0.995907	0.0464494
Medial Tibial	0.999336	0.027832	0.997252	0.057247	0.998491	0.0431885
SUVmax
Anterior Femoral	0.998768	0.0409398	0.979788	0.173128	0.97804	0.183562
Lateral Central Femoral	0.993986	0.083287	0.994899	0.0793776	0.989113	0.112983
Lateral Posterior Femoral	0.981255	0.10342	0.960308	0.164639	0.955527	0.178035
Medial Central Femoral	0.987669	0.165832	0.997495	0.0741092	0.992912	0.125089
Medial Posterior Femoral	0.99478	0.103584	0.993408	0.114964	0.998371	0.0605316
Patellar	0.999996	0.00172202	0.99932	0.023296	0.999323	0.0233541
Lateral Tibial	0.984229	0.133402	0.997838	0.0499184	0.987642	0.118585
Medial Tibial	0.99456	0.1056	0.997372	0.0741261	0.997969	0.0656647
K1
Anterior Femoral	0.99654	0.0554123	0.994257	0.071664	0.996176	0.0587216
Lateral Central Femoral	0.983914	0.0985289	0.968139	0.133732	0.978048	0.11078
Lateral Posterior Femoral	0.991821	0.0499848	0.992819	0.0462688	0.983519	0.0705028
Medial Central Femoral	0.977356	0.13003	0.96759	0.150148	0.97411	0.138127
Medial Posterior Femoral	0.987093	0.0704263	0.958054	0.133453	0.951018	0.143613
Patellar	0.998649	0.041056	0.998086	0.0498714	0.996187	0.0695847
Lateral Tibial	0.994784	0.0477716	0.985772	0.0801271	0.981536	0.0903515
Medial Tibial	0.994817	0.0659108	0.994029	0.0722464	0.996725	0.0531556
KiNLR
Anterior Femoral	0.996629	0.0631168	0.993957	0.085578	0.995968	0.0689269
Lateral Central Femoral	0.989781	0.0835982	0.987484	0.0935215	0.991261	0.0762775
Lateral Posterior Femoral	0.986702	0.0726925	0.986183	0.0727434	0.985913	0.0734913
Medial Central Femoral	0.993133	0.0791212	0.990666	0.0921185	0.997289	0.0484771
Medial Posterior Femoral	0.981565	0.10128	0.982144	0.0993034	0.989883	0.0774407
Patellar	0.998559	0.0356674	0.995853	0.0624327	0.995479	0.0648091
Lateral Tibial	0.995355	0.0508492	0.982389	0.098155	0.985074	0.0901553
Medial Tibial	0.995334	0.0616919	0.975019	0.150467	0.983986	0.123359
